# Health Systems Reforms in Bangladesh: An Analysis of the Last Three Decades

**DOI:** 10.1101/2023.10.11.23296847

**Authors:** Treasure Udechukwu, Thierno Oumar Fofana, Louise Carnapete, Shams Shabab Haider, Suhi Hanif, Lucie Clech, Valéry Ridde

## Abstract

**Objective:** We reviewed the evidence regarding the health sector reforms implemented in Bangladesh within the past 30 years to understand their impact on the health system and healthcare outcomes.

**Method:** We completed a scoping review of the most recent and relevant publications on health system reforms in Bangladesh from 1990 through 2023. Studies were included if they identified health sector reforms implemented in the last 30 years in Bangladesh, if they focused on health sector reforms impacting health system dimensions, if they were published between 1991 and 2023 in English or French and were full-text peer-reviewed articles, literature reviews, book chapters, grey literature, or reports.

**Results:** Twenty-four studies met the inclusion criteria. The primary health sector reform shifted from a project-based approach to financing the health sector to a sector-wide approach. Studies found that implementing reform initiatives such as expanding community clinics and a voucher scheme improved healthcare access, especially for rural districts. Despite government efforts, there is a significant shortage of formally qualified health professionals, especially nurses and technologists, low public financing, a relatively high percentage of out-of-pocket payments, and significant barriers to healthcare access.

**Conclusion:** Evidence suggests that health sector reforms implemented within the last 30 years had a limited impact on health systems. More emphasis should be placed on addressing critical issues such as human resources management and health financing, which may contribute to capacity building to cope with emerging threats, such as climate change.
