## Supplementary material for "Health Systems Reforms in Bangladesh: An Analysis of the Last Three Decades": Supp 3

### Sheet: Sheet1
Authors	Institutional Affiliation of Main Author (Including country)	Nature of authorship (local, foreign)	Year of Publication	Journal name	Type of Article (Journal Article, Thesis/Dissertation)	Title	Objective(s)	Key findings of the article	Conceptual framework		Type of evaluation (process, impact, contextual, economic…)
									A priori	A posteriori
Karar Zunaid Ahsan, Peter Kim Streatfield, Rashida -E- Ijdi, Gabriela Maria Escudero, Abdul Waheed Khan and M M Reza	MEASURE Evaluation, Carolina Population Center, the University of North Carolina at Chapel Hill,NC, USA	Foreign	2015	Health Policy and Planning	Journal Article	Fifteen years of sector-wide approach (SWAp) in Bangladesh health sector: an assessment of progress	This article reviews the progress made under the successive HNP SWAps in Bangladesh since 1998, and documents whether and how far the SWAp has a) strengthened selected health systems components to effectively provide services bythe MOHFW and b) improved service access to the citizens of Bangladesh, which consequently improved the overall health status of the country. In order to demonstrate resul…	Results of the assessment indicate that the MOHFW made substantial progress in health outcomes and health systems strengthening. SWAps facilitated the alignment of funding and technical support around national priorities, and improved the government’s role in program design as well as in implementation and development partner coordination. Notable systemic improvements have taken place in the cou…	Not applicable		Impact
Ferdous Arfina Osman	Associate Professor, Public Administration, University of Dhaka, Dhaka, Bangladesh	Local	2008	South Asian Survey	Journal Article	Health Policy, Programmes and System in Bangladesh: Achievements and Challenges	This article attempts to analyse the existing health system and the policy changes contributing to these achievements and the challenges.	The findings show that the healthcare plans and policy have actually helped to expand services causing quantitative advances while managerial weaknesses and governance problems are the main factors inhibiting qualitative improvement. Finally, the article puts forward some suggestions to address these challenges.	Not applicable		Process, Impact
Habib Zafarullaha and Bijoy Kumar Banik	Division of Sociology, University of New England, Armidale, Australia	Foreign	2015	Journal of Asian Public Policy	Research Article	Muddling through: limitations and challenges of the health policyprocess in Bangladesh	This article analyses the state of health policy making and implementation in Bangladesh from the stand point of the policy cycle framework and considers the challenges faced and constraints encountered at various interrelated phases–agenda setting, policy formulation, choice of instruments, consultations and policy adoption, implementation and evaluation.	A highly centralized top-down approach has been followed with the policy process conditioned by partisanism, bureaucratization and non-participation. The influence of internal and external forces in agenda setting has been apparent and prioritizing of policy options has happened without adequate research and analyses. The failure to effectively implement policies has been due to absence of sincer…	Not applicable		Process
Syed Masud Ahmed, Md Awlad Hossain, Ahmed Mushtaque RajaChowdhury, Abbas Uddin Bhuiya	Research and Evaluation Division, BRAC, 75 Mohakhali, Dhaka-1212,Bangladesh	Local	2011	Human Resources for Health	Journal Article	The health workforce crisis in Bangladesh:shortage, inappropriate skill-mix andinequitable distribution	Bangladesh is identified as one of the countries with severe health worker shortages. However, there is a lack of comprehensive data on human resources for health (HRH) in the formal and informal sectors in Bangladesh. This data is essential for developing an HRH policy and plan to meet the changing health needs of the population. This paper attempts to fill in this knowledge gap by using data fr…	HCP density was measured per 10 000 population. There were approximately five physicians and two nurses per 10 000, the ratio of nurse to physician being only 0.4. Substantial variation among different divisions was found, with gross imbalance in distribution favouring the urban areas. There were around 12 unqualified village doctors and 11 sales people at drug retail outlets per 10 000, the latt…	Not applicable		Not applicable
Taufique Joarder, Md. Aslam Parvage, Lal B. Rawal, and Syed Masud Ahmed	Public Health Foundation, Bangladesh, Dhaka, Bangladesh	Local	2021	Policy, Politics, & Nursing Practice	Journal Article	A Policy Analysis Regarding Education,Career, and Governance of the Nursesin Bangladesh: A Qualitative Exploration	Nurses, short in production and inequitable in the distribution in Bangladesh, require the government’s efforts to increase enrolment in nursing education and a smooth career progression. Given the importance of an assessment of the current nursing scenario to inform the decision makers and practitioners to implement the new policies successfully, we analyzed relevant policies on education, caree…	We found that nursing education faced severalbacklashes: resistance from diploma nurses while attempting to establish a graduate (bachelor) course in 1977, and the reluctance of politicians and entrepreneurs to establish nursing institutions. Many challenges with the implementation of nursing policies are attributable to social, cultural, religious, and historical factors. For example, Hindus con…	Yes	N/A	Process
Munzur-E- Murshid and Mainul Haque	WISH2Action Project, Handicap International, Kurigram, Bangladesh	Local	2020	Journal of Pharmacy and Bioallied Sciences	Review Article	Hits and misses of bangladesh national health policy 2011	In this article, we will try to address the pros and cons of the Bangladesh NHP 1990 and the positive aspects and challenges of NHP 2011	Bangladesh has minimal healthcare resource allocation, but its care system achievement is remarkable. The country need to keep up the threshold of improvement; for this, Bangladesh need effective and efficient utilization of resources. Bangladesh have very critical challenges. Healthcare out-of-pocket expenses of Bangladeshi citizens are one of the tops around the globe. It is an enormous crippli…	Not applicable		Process
Taufique Joarder, Tahrim Z. Chaudhury, and Ishtiaq Mannan	Bangladesh Office, FHI 360,Dhaka 1213, Bangladesh	Local	2019	Advances in Public Health	Research Article	Universal Health Coverage in Bangladesh: Activities,Challenges, and Suggestions	This study explores the existing health policy environment and current activities to further the progress towards Universal Health Coverage (UHC) and the challenges faced in these endeavors.	We found that Bangladesh has a comprehensive set of policies for UHC, e.g., a health-financing strategy and staged recommendations for pooling of funds to create a national health insurance scheme and expand financial protection for health. Progress has been made in anumber of areas including the roll out of the essential package of health services for all, expansion of access to primary healthca…	Yes	N/A	Process, Impact
Shah Mohammad Fahim, Tofayel Ahmed Bhuayan, Md. Zakiul Hassan, Abu Hena Abid Zafr, Farhana Begum, Md. Mizanur Rahman, and Shahinul Alam	Crescent Gastroliver and General Hospital,Dhaka, Bangladesh	Local	2018	International Journal of Health planning and management	Report	Financing health care in Bangladesh: Policy responses and challenges towards achievinguniversal health coverage	We aimed to review the current status of health care spending in Bangladesh in response to national health policy (NHP)and determine the future challenges towards achieving universal health coverage (UHC)	National health policy suggested a substantial increase in budgetary allocation for health care, although government health care expenditures in proportion to total public spending plummeted down from 6.2% to 4.04% in the past 8 years. Overall,67% of the health care cost is being paid by people,whereas global standard is below 32%. Only one hospital bed is allocated per 1667 people, and 34% of to…	Not applicable		Impact
Taufique Joarder, Lal B. Rawal, Syed Masud Ahmed, Aftab Uddin, and Timothy G. Evans	James P Grant School of Public Health, BRAC University, Dhaka, Bangladesh	Local	2018	International Journal of Health policy and management	Journal Article	Retaining Doctors in Rural Bangladesh: A Policy Analysis	Retaining doctors in rural areas is a challenge in Bangladesh. In this study, we analyzed three rural retention policies: career development programs, compulsory services, and schools outside major cities – in terms of context, contents, actors, and processes.	In policy-1, we found, applicants with relevant expertise were not leveraged in recruitment, promotions were often late and contingent on post-graduation. Career tracks were porous and unplanned: people without necessary expertise or experience were deployed to high positions by lateral migration from unrelated career tracks or ministries, as opposed to vertical promotion. Promotions were often p…	Yes	N/A	Process
Dina Balabanova, Anne Mills, Lesong Conteh, Baktygul Akkazieva, Hailom Banteyerga, Umakant Dash, Lucy Gilson, Andrew Harmer, Ainura Ibraimova, Ziaul Islam, Aklilu Kidanu, Tracey P Koehlmoos, Supon Limwattananon, V R Muraleedharan, Gulgun Murzalieva, Benjamin Palafox, Warisa Panichkriangkrai, Walaiporn Patcharanarumol, Loveday Penn-Kekana, Timothy Powell-Jackson, Viroj Tangcharoensathien, Martin M…	Department of Global Health and Development, Faculty of Public Health and Policy, London School of Hygiene and Tropical Medicine, London, UK	Collaborative	2013	The Lancet	Journal Article	Good Health at Low Cost 25 years on: lessons for the future of health systems strengthening	Investigation on the reasons of the achievement of substantial improvements in health or access to services and of innovative health policies relative to their neighbours.	Attributes of success: good governance, political commitment, effective bureacracies preserving institutional memory, ability to innovate, adaptability to resource limitations. Capacity to respond to population needs, building of resilience into health systems in the face of political unrest, economic crises and natural disasters.	Yes	N/A	Process, Impact
Md. Abul Hossen and Anne Westhues	Department of Social Work, Shah-jalal University of Science and Technology, Kumargaon, Sylhet-3114, Bangladesh	Collaborative	2012	Social Work in Public Health	Journal Article	The Medicine That Might Kill the Patient:Structural Adjustment and Its Impacts on Health Care in Bangladesh	Investigation of the specific impact of the Structural Adjusment Program in Bangladesh and of the economic reforms initiated under it in the country. Effects of the policies on health care delivery system in relation to geographic accessibility, affordability, quality of services administrative efficiency, rural urban gap, public provision of health care, donor influence. Focus on poor women, chi…	In response to the need of economic reforms, the prescriptions by the IMF and WB have resulted in an emphasis on fiscal and monetary mechanisms, paying little heed to long-term develoment objectives. Most serious critic is that those policies ignored th ehuman element (consultation with Bangladeshis).	Not applicable		Impact
Anne Cockcroft, Deborah Milne, Marietjie Oelofsen, Enamul Karim, Neil Andersson	CIET Trust Botswana, PO Box 1240, Gaborone, Botswana	Foreign	2011	BMC Health Services Research	Journal Article	Health services reform in Bangladesh: hearing the views of health workers and their professional bodies	Investigation on whether the views of health workers influenced the reforms, which caused widespread dissatisfaction.	Continuing dissatisfaction of health workers may habe undermined the effectiveness of Health and Population Sector Programme.	Not applicable		Impact
Anne Cockcroft, Neil Andersson, Deborah Milne, Md Zakir Hossain and Enamul Karim	CIETcanada, 319-1 Stewart Street, Ottawa, ON, K1N 6N5, Canada,	Collaborative	2007	Health Research Policy and Systems	Journal Article	What did the public think of health services reform in Bangladesh? Three national community-based surveys 1999-2003	Exam of the changes in public opinions, use and experience of health services in the period of the HPSP.	Retraction of services despite increased investment, public prefers unqualified practitioners over government services. Deterioration of the public opinion on government health services, reforms have not specifically helped the poorest people.	Not applicable		Impact
Freddie Ssengooba, Syed Azizur Rahman, Charles Hongoro, Elizeus Rutebemberwa, Ahmed Mustafa, Tara Kielmann and Barbara McPake	Health Policy, Planning & Management, Makerere University, Institute of Public Health, Republic of Uganda	Collaborative	2007	Human Resources for Health	Journal Article	Health sector reforms and human resources for health in Uganda and Bangladesh: mechanisms of effect	Trace mechanisms of effect through which health sector reforms either promote or discourage health worker performance. Consideration of the context.	Effects of unification efforts provoked power struggle & general mistrust between family planning & health. Positive changes in payment schemes.	Not applicable		Process, Impact
Md. Noorunnabi Talukder, Ubaidur Rob and Md. Mahabub-ul-Anwar	The Population Council, Dhaka, Bangladesh	Local	2007	International Quarterly of Community Health Education	Jorunal Article	Lessons learned from health sector reform: a four-country comparison	Identification of the lessons learned on health sector reforms experiences	Decentralization works effectively while implementing primary and secondary health programs. Decentralization of power and authority to local authorities requires strengthening and supporting these units. Public sector, private sector, community participation all participate to improvment. No uniform health sector approach: context dependant to achieve equity, efficiency, sustainability.	Not applicable		Impact
Lisa M. Bates,Md. Khairul Islam,Ahmed Al-Kabirand Sidney RuthSchuler	Harvard School of Public Health, Boston, USA	Collaborative	2003	International Family Planning Perspectives	Journal Article	From Home to Clinic and from Family Planning to Family Health: Client and Community Responses to Health Sector Reforms in Bangladesh	Highlight of some of the lessons learned from the NGO process that may inform the critical decisions and processes ahead as the government designs and implements reforms under the HNPSP. Examination of NGO program implementations and of the ways in which clients, commenuties and program staff have responded to policy changes and adapted to new service delvery norms and practices.	Problems of implementation of the family planning program, but the reasons of this are not linked to inappropriateness and prematurity. Issues in 3 areas: integration of services and discontinuation of doorstep contraceptive distribution (1), access for the poorest (2), attitudes and practices tht evolved in a population-control framework (3).	Not applicable		Impact
J. Patrick Vaughan, Enamul Karim and Kent Buse	Health Policy Unit, London School of Hygiene and Tropical Medicine, Keppel Street, London WC1E 7HT	Collaborative	2000	Journal of Public Health Medicine	Journal Article	Health care systems in transition III. Bangladesh, Part I. An overview of the health care system in Bangladesh	Provide an overview of the health care system in Bangladesh and of the challenges it is facing.	Modest progress of the programme for HPSP: continuing resource constraints (country is aid dependant). Development issues (household incomes, education, status of women) as main future challenge for the health sector and for the society as a whole in Bangladesh.	Not applicable		Process
Mainul Haque and Patricia Robson	Department of Pharmacology & Therapeutics, Comilla Medical College, Bangladesh	Collaborative	2003	Journal of Comilla Medical College Teachers Association	Review Article	Bangladesh and The Philippines: The Health Reform Process	Exploring reasons why Bangladesh and the Philippones struggle to bring health reform forward to better the welfare and health of their respective populations.	Both countries share constraints: geography and still expanding young populaion. Both countries in a state of health transition: dealing with diseases of poverty and under-development and need to address degenerative conditions.	Not applicable		Process
T.N.Sonia Azad and Bitan Khanam	Bangabandhu Sheikh Mujibur Rahman Science & Technology University	Local	2017	Rabindra Journal	Jourrnal Article	Policy Implementation in Primary Health Care at Grassroots: A Study on Health Policy in Bangladesh	Monitoring state of implementation of Primary Health Care programs in the country.	Gap between policy and practice on account of both institutional and operational shortcomings	Not applicable		Process
Lal B Rawal, Taufique Joarder, Sheikh Md. Shariful Islam, Aftab Uddin, and Syed Masud Ahmed	International Centre for Diarrheal Disease Research (icddr,b), Dhaka,Bangladesh, and James P. Grant School of Public Health, BRAC University, Dhaka, Bangladesh	Collaborative	2015	Human Resources for Health	Journal Article	Developing effective policy strategies to retainhealth workers in rural Bangladesh: a policy analysis	we assessed policies relevant to rural retention of the health workforce and also examined the importance of these policies in the past and prospectively to develop improved strategies for rural retention of HRH, particularly physicians and nurses, in Bangladesh	Over the past four decades, Bangladesh has developed and implemented a number of health-relatedpolicies and provisions concerning retention of HRH. The district quota system in admissions is in practice toimprove geographical representation of the students. Students of special background including children of freedomfighters and tribal population have allocated quotas. In private medical and nurs…
Anwar Islam and Tuhin Biswas	Centre for Control of Chronic Diseases (CCCD), International Centre for Diarrheal Disease Research, Bangladesh (ICDDR,B), Dhaka, Bangladesh; and School of Health Policy and Management, York University, Toronto, Canada	Local	2014	American Journal of Health Research	Journal Article	Health system in Bangladesh: Challenges and opportunities	Based on a review of secondary data, the paper assesses the current challenges and opportunities of the health system in Bangladesh	The findings suggest that although the health system faces multifaceted challenges such as lack of public health facilities, scarcity of skilled workforce, inadequate financial resource allocation and political instability; Bangladesh has demonstrated much progress in achieving the health-related Millennium Development Goals (MDGs) especially MDG 4 and MDG 5.	Not applicable		Impact
World Bank	World Bank, USA	Foreign	2011	World Bank	Report	Project Appraisal Document on a Proposed Credit in the Amount of SDR 226.40 (US$ 338.90 million equivalent) to the People’s Republic of Bangladesh for a Health Sector Development Program.
Nahitun Naher, Dina Balabanova, Martin McKee, Mushtaq H. Khan, Pallavi Roy, Syed Masud Ahmed , Eleanor Hutchinson	Centre of Excellence for Health System and Universal Health Coverage (CoE-HS&UHC), BRAC James P Grant School of Public Health (BRAC JPGSPH), BRAC University, Bangladesh	Local	2022	ScienceDirect	Journal Article	Absenteeism among doctors in the Bangladesh health system: What are the structural drivers?	In this paper, they sought to understand the socio-economic and political structures behind absenteeism among doctors in training in rural health facilities in Bangladesh	These findings reveal how doctors’ absenteeism can be traced to structural issues in the health system and socio-political networks that shape access to resource more widely in Bangladesh. Providers with power and access to networks can be absent for longer periods, overburdening and de-motivating their colleagues who lack connections and thus remain in post. While little can be done about longst…	Not applicable		Not applicable
Blake Angell, Mushtaq Khan, Mir Raihanul Islam, Kate Mandeville, Nahitun Naher, Eleanor Hutchinson, Martin McKee, Syed Masud Ahmed, Dina Balabanova	1Health Systems Science, The George Institute for Global Health, UNSW Sydney, Sydney, New South Wales, Australia	Collaborative	2021	BMJ Global Health	Journal Article	Incentivising doctor attendance in rural Bangladesh: a latent class analysis of a discrete choice experiment	This paper sought to elicit preferences of doctors over aspects of jobs in rural areas in Bangladesh that can help to inform the development of packages of policy interventions that may persuade them to stay at their posts.	Bangladeshi doctors have strong but varied preferences over interventions to overcome absenteeism. We generated evidence suggesting that interventions considering the perspective of the doctors themselves could result in substantial reductions in absenteeism. Designing policy packages that take account of the different situations facing doctors could begin to improve their ability and motivation …	Not applicable		Not applicable
